# Genomic and Patient Epidemiology of *Streptococcus dysgalactiae* Subspecies *equisimilis* in Houston, Texas

**DOI:** 10.1101/2025.11.17.25340401

**Authors:** Lydia Pouga, Stephen B Beres, Randall J Olsen, S Wesley Long, Edward A. Graviss, James M Musser

**Author notes:** Corresponding author: James M. Musser, M.D., Ph.D. Lydia Pouga and Stephen B. Beres contributed equally to this work. Author order was by mutual agreement of the authors.

## Abstract

Many countries have reported increased human infections caused by *Streptococcus dysgalactiae* subspecies *equisimilis* (SDSE) in the last 15 years. However, there is scant molecular epidemiology data for SDSE in the United States, especially at the whole genome level. To address this knowledge deficit, we studied SDSE infections in a large health care system in the Houston, Texas, metroplex, an ethnically diverse population of 7.4 million. We used Illumina whole genome sequencing to characterize 865 human isolates collected consecutively from unique patients with diverse infections in the Houston Methodist Hospital system between June 2022 and August 2024. Genomic clustering assigned the isolates to 44 distinct genetic lineages (GL). GLs had a stronger correlation with the population structure as reflected by the single nucleotide polymorphism phylogenetic tree than *emm* or multilocus sequence type. We found absolute recombination nearly twice as prevalent in SDSE as in *Streptococcus pyogenes*, its closest genetically related species. This finding may explain why in contrast to *S. pyogenes*, *emm* typing is a poor molecular marker of overall genomic relationships in SDSE. We identified significant isolate genotype–patient phenotype associations: GL01 was associated with skin or soft tissue infections, GL02 with blood and urine infections, whereas GL03 was associated with throat infections. GL02 was also associated with increased clinical severity. In the aggregate, our study provides new information about SDSE infections occurring in a large metropolitan area in the United States, and expands our genomic epidemiology understanding of SDSE, as an emerging human bacterial pathogen of increasingly recognized importance.
