## Supplementary material for "Genomic and Patient Epidemiology of *Streptococcus dysgalactiae* Subspecies *equisimilis* in Houston, Texas": Table S2 Patient Demographic and Case Clinical Associations

### Sheet: Sheet1
Table S2. Statistical analyses of patient demographic and case clinical characteristics associations
Characteristic	Anatomic site	Overall	Throat	Skin/Soft tissue	Blood	Urine	Other	ANOVA and Chi Square P-value
	Number of patients	865	604	108	92	40	21
Age	Age, years ± SD (range)	36 ± 21 (0.6 – 96)	27 ± 14 (0.6 – 79)	55 ± 16 (22 – 89)	64 ± 15 (23 – 96)	47 ± 25 (5 – 89)	51 ± 17 (19 – 75)	< 0.001a
Gender	Female	490 (57%)	377 (62%)	38 (35%)	34 (37%)	34 (85%)	7 (33%)	< 0.001a
Severity	Admission to ICU or presence of shock	36 (4%)	2 (0.3%)	2 (1.9%)	28 (30%)	0	4 (19%)	< 0.001a
Comorbidities: Underlying diseases considered as risk factors for infection	Number of patientsb	785	528	106	92	38	21
	None	212 (27%)	195 (37%)	4 (4%)	2 (2%)	8 (21%)	3 (14%)	< 0.001a
	Obesity	398 (51%)	271 (51%)	51 (48%)	52 (57%)	16 (42%)	8 (38%)	0.396
	Cardiovascular diseases	282 (36%)	96 (18%)	75 (71%)	83 (90%)	18 (47%)	10 (48%)	< 0.001a
	Diabetes Mellitus	145 (19%)	35 (7%)	49 (46%)	47 (51%)	7 (18%)	7 (33%)	< 0.001a
	Chronic pulmonary disease	138 (18%)	86 (16%)	10 (9%)	30 (33%)	8 (21%)	4 (19%)	< 0.001a
	Skin conditionsc	178 (23%)	15 (3%)	85 (80%)	62 (67%)	4 (11%)	12 (57%)	< 0.001a
	Immunodeficiencyd	48 (6%)	15 (3%)	12 (11%)	16 (17%)	4 (11%)	1 (5%)	< 0.001a
	End stage renal disease	17 (2%)	1 (0.2%)	5 (5%)	11 (12%)	0	0	< 0.001a
	Cirrhosis	3 (0.4%)	0	0	2 (2%)	0	1 (3%)	0.004a
	Number of patientsb	862	603	106	92	40	21
Poor outcome	Amputation, loss of autonomy or death	26 (3%)	0	13 (12%)	10 (11%)	0	3 (14%)	< 0.001a
a: P-values remain significant after Benjamini-Hochberg adjusment for multiple comparisons.
b: The numbers of patients for underlying diseases and poor outcome were respectively 785 and 862 instead of 865, as this information was missing for some patients.
c: Barrier disruption: acute trauma or procedures (injection drug use, tattoos, bites, scratches, recent surgery, burns) or chronic wounds and impaired healing (venous/arterial ulcers, lymphedema, neuropathic ulcers, pressure sores, non-healing wounds, or other chronic dermatologic disease such as pyoderma gangrenosum and hydradenitis).
d: HIV with CD4 < 500/mm3, active cancer, immunosuppressive therapy, and sickle cell disease.
