## Supplementary material for "Genomic and Patient Epidemiology of *Streptococcus dysgalactiae* Subspecies *equisimilis* in Houston, Texas": Table S3 Molecular Classification Schemes Comparisons

### Sheet: Sheet1
Table S3. Comparison of molecular classification schemes
Comparison	Common Isolates	Adjusted Rand Index (ARI)	Wallace Coefficient (forward, 1 prediction of 2)	Wallace Coefficient (reverse, 2 prediction of 1)
GL vs. CC	860	0.8752	0.7964	0.9888
GL vs. MLST	860	0.6289	0.4884	0.9923
GL vs. emm	864	0.3598	0.2863	0.7076
CC vs. MLST	861	0.7377	0.6111	1
CC vs. emm	860	0.4179	0.3426	0.682
MLST vs emm	860	0.4033	0.3963	0.4821
Molecular classification scheme: GL = genetic lineage; CC = clonal complex, MLST = multilocus sequence typing, emm = emm typing.
