## Supplementary material for "Genomic and Patient Epidemiology of *Streptococcus dysgalactiae* Subspecies *equisimilis* in Houston, Texas": Table S4 GL Genotype and Infection Site Phenotype Associations

### Sheet: Sheet1
Table S4. Statistical test of genotype - phenotype associations for the 10 most prevalent GLs											Benjamini-Hochberg adjusment
														i	i/N x Q
Genetic Lineage	Set	Anatomic site	Observed	Expected	Observed/Expected	Test useda	P-value	Association			Lineage	Site	P-value	Rank	BH Critical	P <= BH Critical	Association
GL01	GL01 (n = 175)	Throat	99	122.2	0.810147	Chi-square	< 0.001b	Negative			GL03	Throat	6.9202e-11	1	0.00125	TRUE	Positive
		non-Throat	76	52.8	1.43939						GL02	Blood	1.19257e-05	2	0.0025	TRUE	Positive
	non-GL01 (n =690)	Throat	505	481.8	1.04815						GL01	Throat	1.89214e-05	3	0.00375	TRUE	Negative
		non-Throat	185	208.2	0.888569						GL02	Throat	3.08642e-05	4	0.005	TRUE	Negative
	GL01 (n = 175)	Skin/Soft tissue	37	21.8	1.69725	Chi-square	< 0.001b	Positive			GL01	SSTI	0.000104802	5	0.00625	TRUE	Positive
		non-Skin/Soft tissue	138	153.2	0.900783						GL03	Blood	0.000105294	6	0.0075	TRUE	Negative
	non-GL01 (n =690)	Skin/Soft tissue	71	86.2	0.823666						GL02	Urine	0.00100254	7	0.00875	TRUE	Positive
		non-Skin/Soft tissue	619	603.8	1.02517						GL03	SSTI	0.00549248	8	0.01	TRUE	Negative
	GL01 (n = 175)	Blood	21	18.6	1.12903	Chi-square	0.512	Insignificant			GL03	Urine	0.00922242	9	0.01125	TRUE	Negative
		non-Blood	154	156.4	0.984655						GL06	Throat	0.0141669	10	0.0125	FALSE	Insignificant
	non-GL01 (n =690)	Blood	71	73.4	0.967302						GL07	Blood	0.0256877	11	0.01375	FALSE	Insignificant
		non-Blood	619	616.6	1.00389						GL07	SSTI	0.0342111	12	0.015	FALSE	Insignificant
	GL01 (n = 175)	Urine	9	8.1	1.11111	Chi-square	0.715	Insignificant			GL09	Throat	0.040145	13	0.01625	FALSE	Insignificant
		non-Urine	166	166.9	0.994608						GL09	SSTI	0.0458535	14	0.0175	FALSE	Insignificant
	non-GL01 (n =690)	Urine	31	31.9	0.971787						GL06	SSTI	0.101949	15	0.01875	FALSE	Insignificant
		non-Urine	659	658.1	1.00137						GL04	Throat	0.152289	16	0.02	FALSE	Insignificant
GL02	GL02 (n = 171)	Throat	97	119.4	0.812395	Chi-square	< 0.001b	Negative			GL06	Blood	0.217359	17	0.02125	FALSE	Insignificant
		non-Throat	74	51.6	1.43411						GL05	Throat	0.259728	18	0.0225	FALSE	Insignificant
	non-GL02 (n = 694)	Throat	507	484.6	1.04622						GL09	Urine	0.270546	19	0.02375	FALSE	Insignificant
		non-Throat	187	209.4	0.893028						GL08	Urine	0.34077	20	0.025	FALSE	Insignificant
	GL02 (n = 171)	Skin/Soft tissue	20	21.4	0.934579	Chi-square	0.727	Insignificant			GL04	Blood	0.376678	21	0.02625	FALSE	Insignificant
		non-Skin/Soft tissue	151	149.6	1.00936						GL10	Blood	0.462213	22	0.0275	FALSE	Insignificant
	non-GL02 (n = 694)	Skin/Soft tissue	88	86.6	1.01617						GL08	Blood	0.511349	23	0.02875	FALSE	Insignificant
		non-Skin/Soft tissue	606	607.4	0.997695						GL01	Blood	0.512216	24	0.03	FALSE	Insignificant
	GL02 (n = 171)	Blood	34	18.2	1.86813	Chi-square	< 0.001b	Positive			GL04	SSTI	0.532366	25	0.03125	FALSE	Insignificant
		non-Blood	137	152.8	0.896597						GL04	Urine	0.570356	26	0.0325	FALSE	Insignificant
	non-GL02 (n = 694)	Blood	58	73.8	0.785908						GL10	Throat	0.610069	27	0.03375	FALSE	Insignificant
		non-Blood	636	620.2	1.02548						GL09	Blood	0.643781	28	0.035	FALSE	Insignificant
	GL02 (n = 171)	Urine	16	7.9	2.02532	Chi-square	0.001b	Positive			GL05	SSTI	0.655467	29	0.03625	FALSE	Insignificant
		non-Urine	155	163.1	0.950337						GL07	Urine	0.680318	30	0.0375	FALSE	Insignificant
	non-GL02 (n = 694)	Urine	24	32.1	0.747664						GL08	Throat	0.713901	31	0.03875	FALSE	Insignificant
		non-Urine	670	661.9	1.01224						GL01	Urine	0.714556	32	0.04	FALSE	Insignificant
GL03	GL03 (n = 155)	Throat	142	108.2	1.31238	Chi-square	< 0.001b	Positive			GL06	Urine	0.715907	33	0.04125	FALSE	Insignificant
		non-Throat	13	46.8	0.277778						GL05	Urine	0.719845	34	0.0425	FALSE	Insignificant
	non-GL03 (n = 710)	Throat	462	495.8	0.931827						GL02	SSTI	0.727278	35	0.04375	FALSE	Insignificant
		non-Throat	248	214.2	1.1578						GL07	Throat	0.959305	36	0.045	FALSE	Insignificant
	GL03 (n = 155)	Skin/Soft tissue	9	19.4	0.463918	Chi-square	0.005b	Negative			GL05	Blood	0.959581	37	0.04625	FALSE	Insignificant
		non-Skin/Soft tissue	146	135.6	1.0767						GL08	SSTI	1	38	0.0475	FALSE	Insignificant
	non-GL03 (n = 710)	Skin/Soft tissue	99	88.6	1.11738						GL10	SSTI	1	39	0.04875	FALSE	Insignificant
		non-Skin/Soft tissue	611	621.4	0.983264						GL10	Urine	1	40	0.05	FALSE	Insignificant
	GL03 (n = 155)	Blood	3	16.5	0.181818	Chi-square	< 0.001b	Negative			P-values were adjusted for multiple comparisons using the Benjamini-Hochberg procedure to control the false discovery rate (FDR) at Q=0.05.
		non-Blood	152	138.5	1.09747
	non-GL03 (n = 710)	Blood	89	75.5	1.17881
		non-Blood	621	634.5	0.978723
	GL03 (n = 155)	Urine	1	7.2	0.138889	Chi-square	0.009b	Negative
		non-Urine	154	147.8	1.04195
	non-GL03 (n = 710)	Urine	39	32.8	1.18902
		non-Urine	671	677.2	0.990845
GL04	GL04 (n = 78)	Throat	60	54.4647	1.10163	Chi-square	0.152	Insignificant
		non-Throat	18	23.5353	0.76481
	non-GL04 (n = 787)	Throat	544	549.535	0.989927
		non-Throat	243	237.465	1.02331
	GL04 (n = 78)	Skin/Soft tissue	8	9.73873	0.821462	Chi-square	0.532	Insignificant
		non-Skin/Soft tissue	70	68.2613	1.02547
	non-GL04 (n = 787)	Skin/Soft tissue	100	98.2613	1.01769
		non-Skin/Soft tissue	687	688.739	0.997475
	GL04 (n = 78)	Blood	6	8.29595	0.723244	Chi-square	0.377	Insignificant
		non-Blood	72	69.704	1.03294
	non-GL04 (n = 787)	Blood	86	83.704	1.02743
		non-Blood	701	703.296	0.996735
	GL04 (n = 78)	Urine	2	3.60694	0.554487	Fisher's exact	0.57	Insignificant
		non-Urine	76	74.3931	1.0216
	non-GL04 (n = 787)	Urine	38	36.3931	1.04416
		non-Urine	749	750.607	0.997859
GL05	GL05 (n = 48)	Throat	37	33.5168	1.10393	Chi-square	0.26	Insignificant
		non-Throat	11	14.4832	0.759499
	non-GL05 (n = 817)	Throat	567	570.483	0.993894
		non-Throat	250	246.517	1.01413
	GL05 (n = 48)	Skin/Soft tissue	5	5.99306	0.834298	Chi-square	0.655	Insignificant
		non-Skin/Soft tissue	43	42.0069	1.02364
	non-GL05 (n = 817)	Skin/Soft tissue	103	102.007	1.00974
		non-Skin/Soft tissue	714	714.993	0.998611
	GL05 (n = 48)	Blood	5	5.1052	0.979393	Chi-square	0.96	Insignificant
		non-Blood	43	42.8948	1.00245
	non-GL05 (n = 817)	Blood	87	86.8948	1.00121
		non-Blood	730	730.105	0.999856
	GL05 (n = 48)	Urine	1	2.21965	0.450521	Fisher's exact	0.72	Insignificant
		non-Urine	47	45.7803	1.02664
	non-GL05 (n = 817)	Urine	39	37.7803	1.03228
		non-Urine	778	779.22	0.998435
GL06	GL06 (n = 44)	Throat	38	30.7237	1.23683	Chi-square	0.014	Insignificant
		non-Throat	6	13.2763	0.451933
	non-GL06 (n = 821)	Throat	566	573.276	0.987308
		non-Throat	255	247.724	1.02937
	GL06 (n = 44)	Skin/Soft tissue	2	5.49364	0.364057	Chi-square	0.102	Insignificant
		non-Skin/Soft tissue	42	38.5064	1.09073
	non-GL06 (n = 821)	Skin/Soft tissue	106	102.506	1.03408
		non-Skin/Soft tissue	715	718.494	0.995138
	GL06 (n = 44)	Blood	2	4.67977	0.427372	Fisher's exact	0.217	Insignificant
		non-Blood	42	39.3202	1.06815
	non-GL06 (n = 821)	Blood	90	87.3202	1.03069
		non-Blood	731	733.68	0.996347
	GL06 (n = 44)	Urine	1	2.03468	0.491477	Fisher's exact	0.716	Insignificant
		non-Urine	43	41.9653	1.02466
	non-GL06 (n = 821)	Urine	39	37.9653	1.02725
		non-Urine	782	783.035	0.998679
GL07	GL07 (n = 36)	Throat	25	25.1376	0.994527	Chi-square	0.959	Insignificant
		non-Throat	11	10.8624	1.01266
	non-GL07 (n = 829)	Throat	579	578.862	1.00024
		non-Throat	250	250.138	0.99945
	GL07 (n = 36)	Skin/Soft tissue	9	4.4948	2.00231	Fisher's exact	0.034	Insignificant
		non-Skin/Soft tissue	27	31.5052	0.857001
	non-GL07 (n = 829)	Skin/Soft tissue	99	103.505	0.956474
		non-Skin/Soft tissue	730	725.495	1.00621
	GL07 (n = 36)	Blood	0	3.8289	0	Fisher's exact	0.026	Insignificant
		non-Blood	36	32.1711	1.11902
	non-GL07 (n = 829)	Blood	92	88.1711	1.04343
		non-Blood	737	740.829	0.994832
	GL07 (n = 36)	Urine	2	1.66474	1.20139	Fisher's exact	0.68	Insignificant
		non-Urine	34	34.3353	0.990236
	non-GL07 (n = 829)	Urine	38	38.3353	0.991255
		non-Urine	791	790.665	1.00042
GL08	GL08 (n = 26)	Throat	19	18.1549	1.04655	Chi-square	0.714	Insignificant
		non-Throat	7	7.84509	0.892278
	non-GL08 (n = 839)	Throat	585	585.845	0.998557
		non-Throat	254	253.155	1.00334
	GL08 (n = 26)	Skin/Soft tissue	3	3.24624	0.924145	Fisher's exact	1	Insignificant
		non-Skin/Soft tissue	23	22.7538	1.01082
	non-GL08 (n = 839)	Skin/Soft tissue	105	104.754	1.00235
		non-Skin/Soft tissue	734	734.246	0.999665
	GL08 (n = 26)	Blood	1	2.76532	0.361622	Fisher's exact	0.511	Insignificant
		non-Blood	25	23.2347	1.07598
	non-GL08 (n = 839)	Blood	91	89.2347	1.01978
		non-Blood	748	749.765	0.997646
	GL08 (n = 26)	Urine	2	1.20231	1.66346	Fisher's exact	0.341	Insignificant
		non-Urine	24	24.7977	0.967832
	non-GL08 (n = 839)	Urine	38	38.7977	0.97944
		non-Urine	801	800.202	1.001
GL09	GL09 (n = 22)	Throat	11	15.3618	0.71606	Chi-square	0.04	Insignificant
		non-Throat	11	6.63815	1.65709
	non-GL09 (n = 843)	Throat	593	588.638	1.00741
		non-Throat	250	254.362	0.982852
	GL09 (n = 22)	Skin/Soft tissue	6	2.74682	2.18434	Fisher's exact	0.046	Insignificant
		non-Skin/Soft tissue	16	19.2532	0.831032
	non-GL09 (n = 843)	Skin/Soft tissue	102	105.253	0.969092
		non-Skin/Soft tissue	741	737.747	1.00441
	GL09 (n = 22)	Blood	3	2.33988	1.28211	Fisher's exact	0.644	Insignificant
		non-Blood	19	19.6601	0.966424
	non-GL09 (n = 843)	Blood	89	89.6601	0.992638
		non-Blood	754	753.34	1.00088
	GL09 (n = 22)	Urine	2	1.01734	1.96591	Fisher's exact	0.271	Insignificant
		non-Urine	20	20.9827	0.953168
	non-GL09 (n = 843)	Urine	38	38.9827	0.974792
		non-Urine	805	804.017	1.00122
GL10	GL10 (n = 20)	Throat	15	13.9653	1.07409	Chi-square	0.61	Insignificant
		non-Throat	5	6.03468	0.828544
	non-GL10 (n = 845)	Throat	589	590.035	0.998246
		non-Throat	256	254.965	1.00406
	GL10 (n = 20)	Skin/Soft tissue	2	2.49711	0.800926	Fisher's exact	1	Insignificant
		non-Skin/Soft tissue	18	17.5029	1.0284
	non-GL10 (n = 845)	Skin/Soft tissue	106	105.503	1.00471
		non-Skin/Soft tissue	739	739.497	0.999328
	GL10 (n = 20)	Blood	3	2.12717	1.41033	Fisher's exact	0.462	Insignificant
		non-Blood	17	17.8728	0.951164
	non-GL10 (n = 845)	Blood	89	89.8728	0.990288
		non-Blood	756	755.127	1.00116
	GL10 (n = 20)	Urine	0	0.924855	0	Fisher's exact	1	Insignificant
		non-Urine	20	19.0751	1.04848
	non-GL10 (n = 845)	Urine	40	39.0751	1.02367
		non-Urine	805	805.925	0.998852
a: P-values were calculated using the chi-square test in most cases; Fisher’s exact test was used only when at least one expected cell count was below 5.
b: P-values remain significant after Benjamini-Hochberg adjusment for multiple comparisons
